# Global Prevalence of Long COVID, its Subtypes and Risk factors: An Updated Systematic Review and Meta-Analysis

**DOI:** 10.1101/2025.01.01.24319384

**Authors:** Yiren Hou, Tian Gu, Zhouchi Ni, Xu Shi, Megan L. Ranney, Bhramar Mukherjee

## Abstract

**Importance:** Updated knowledge regarding the global prevalence of long COVID (or post-COVID-19 condition), its subtypes, risk factors, and variations across different follow-up durations and geographical regions is necessary for informed public health recommendations and healthcare delivery.
