## Supplementary material for "Global Prevalence of Long COVID, its Subtypes and Risk factors: An Updated Systematic Review and Meta-Analysis": eTable 3. Characterization of subtypes and synonyms of symptoms

### Sheet: Sheet1
Long COVID subtypes
Subtype 1 (Neurological, nervous system)	Subtype 2 (Psychological)	Subtype 3 (Cardiovascular or circulatory)	Subtype 4 (Respiratory)	Subtype 5 (Gastrointestinal)	Subtype 6 (Renal)	Subtype 7 (Musculoskeletal or connective tissue)	Subtype 8 (Dermatologic Symptoms)	Subtype 9 (Endocrine or metabolic)	Subtype 10 (General)
Abnormal cerebrospinal fluid	Anxiety	Anemia	Abnormal gas exchange	Abdominal pain	Bladder problems (cystitis)	Connective tissue disease	Hair loss	Diabetes mellitus	Appetite
Abnormal movement	Anxiety- and fear-related disorders	Arrhythmias	Asthma	Constipation	Chronic kidney disease	Joint pain	Skin color changes	Dyslipidemia	Autoimmunity
Autonomic dysfunction (dysautonomia)	Attention deficit	Bleeding events	Chest pain or discomfort	Diarrhea	Dehydration	Muscle weakness	Skin pain	Hormonal disorders	Dizziness
Blurred vision	Delirium	Blood cell alteration	Chronic obstructive pulmonary disease	Dry mouth	Disorders of fluid, electrolyte, and acid-base balance	Musculoskeletal pain	Skin rash	Hyperlipidaemia	Fatigue
Brain or brain stem hypometabolism	Depression	Bradycardia	Cough/chronic cough	Dysgeusia	Kidney injury	Myalgia		Metabolic disorders	Fever
Concentration/confusion/brain fog	Insomnia	Cardiac impairment/abnormalities/heart failure	Dyspnea (shortness of breath)	Dyspepsia		Osteoarthritis		Obesity	Fever/sweats
Headache	Irritability	Chest pain	Hypoxaemia	Esophageal disorders		Spondylopathies		Pancreas injury	Immunosuppression
Hearing impairment	Post-traumatic stress disorder (PTSD)	Coagulation - Thromboembolism	Lower respiratory disease	Gastritis and duodenitis		Tendon and synovial disorders		Reproductive hormone deficits	Sore throat
Memory problems/loss	Psychomotor impairment	Coronary atherosclerosis	Nasal congestion	Gastroesophageal reflux disease				Thirst	Swelling
Multi-lineage cellular dysregulation	Sleep disturbance	Endothelial inflammation/dysfunction	Pulmonary embolism	Gastrointestinal disorders					Unspecified pain
Myelin loss	Substance abuse	Heart attack	Sleep apnea	Gut dysbiosis/microbiome dysbiosis					Viral persistence
Nerve inflammation/pain	Trauma- and stress- related disorders	Hypertension		Mouth pain
Neuroimaging changes		Microangiopathy		Nausea and vomiting
Numbness/tingling (Paresthesia)		Myocardial inflammation		Teeth issues
Oxidative stress		Palpitations
Paralysis		Postural orthostatic tachycardia syndrome (POTS)
Post-exertional malaise		Tachycardia
Reduction in grey matter thickness
Seizures
Sensorimotor symptoms
Serotonin reduction
Sleep problems (sleep-wake disorders)
Smell (anosmia/hyposmia)
Smell or taste (hypogeusia)
Stroke
Tinnitus
Tremor
Symptoms names may be inconsistent across studies. Therefore, symptoms would be grouped according to similarity as detailed in eTable 2.
eTable 3. Characterization and synonyms of symptoms
Subtype 1 (Neurological, nervous system)		Subtype 2 (Psychological)		Subtype 3 (Cardiovascular or circulatory)		Subtype 4 (Respiratory)		Subtype 5 (Gastrointestinal)
Symptoms/conditions	Characterization and synonyms	Symptoms/conditions	Characterization and synonyms	Symptoms/conditions	Characterization and synonyms	Symptoms/conditions	Characterization and synonyms	Symptoms/conditions	Characterization and synonyms
Abnormal cerebrospinal fluid	Abnormal CSF, spinal fluid, or brain fluid	Anxiety	Feeling anxious, symptoms of anxiety	Anemia	Anaemia, erythrocytopenia, iron deficiency, lack of hemoglobin, aplastic anemia, microcytic anemia	Abnormal gas exchange	Abnormal respirations, hypo- or hyper-ventilation, shunting, ventilation-blood flow imbalance, limitations of diffusion, impaired diffusion capacity for CO2	Abdominal pain	Stomach ache, stomachache, gut ache, visceral pain, peritoneal pain
Abnormal movement	Involuntary or uncontrolled movements, dyskinesia, dystonia, tics, myoclonus, chorea, athetosis, ataxia	Anxiety- and fear-related disorders	Generalized anxiety disorder, panic or anxiety attack/disorder, social anxiety disorder, phobias	Arrhythmias	Abnormal heartbeat, dysrhythmia, irregular heartbeat, abnormal heart rhythm	Asthma	Bronchial asthma	Constipation	Dyschezia, dyssynergia, disordered evacuation, dysfunction of pelvic floor or anal sphincters
Autonomic dysfunction (dysautonomia)	Autonomic neuropathy, orthostatic hypotension	Attention deficit	Hyperactivity/hyperactiveness, short attention span, attention deficit disorder, attention-deficit hyperactivity disorder (ADHD), impulsivity, inattention	Bleeding events	Hemorrhage, excessive bleeding, loss of blood, damaged blood vessel, bleeding diathesis (bleed or bruise easily)	Chest pain or discomfort	Nonspecific chest pain, pleurisy (chest pains that worsens when breathing), pleuritis, pleura	Diarrhea	Infectious diarrhea, gastroenteritis
Blurred vision	Refractive errors, cloudy, foggy, blurry, or hazy vision	Delirium	Delusion, instability	Blood cell alteration	Poikilocytosis, abnormal-shaped red blood cells, unequal size of red blood cells, anisocytosis, alterations in blood components	Chronic obstructive pulmonary disease	COPD, emphysema, chronic bronchitis, range of progressive lung diseases, chronic inflammatory lung disease	Dry mouth	Xerostomia, insufficient saliva production
Brain or brain stem hypometabolism	Brain glucose hypometabolism, altered insulin-mediated signaling, hypoglycemia	Depression	Major depression, persistent depressive disorder, feeling depressed, depressive, depressed mood	Bradycardia	Slow heart rates, abnormally slow heartbeat, low pulse rate	Cough/chronic cough	Dry cough, persistent cough, persistent dry cough, refractory chronic cough, unexplained chronic cough, tussis	Dysgeusia	Parageusia, alternation in sense of taste, distortion of the sense of taste
Concentration/confusion/brain fog	Lack or loss of concentration, attention disorders, concentration problems, cognitive impairment or dysfunction, inability to concentrate, poor concentration, problems concentrating and thinking, lack of clarity, clouding of consciousness, mental fog	Insomnia	Agrypnia, sleeplessness, difficulty falling asleep or staying asleep	Cardiac impairment/abnormalities/heart failure	Congestive heart failure, cardiac insufficiency, cardiac problems, cardiac arrest, asystole	Dyspnea (shortness of breath)	Breathlessness, exertional dyspnea, problems breathing, shortness of breath, difficulty breathing, hyperpnea, hyperventilation	Dyspepsia	Indigestion, upset stomach, gastrointestinal symptoms including pain, burning feeling, or discomfort in upper abdomen
Headache	Cephalalgia, migraine (extreme painful primary headache disorder)	Irritability	Dysregulation, mood dysregulation, irritable mood	Chest pain	Angina, angina pectoris, squeezing/pressure/heaviness/tightness or pain in the chest	Hypoxaemia	Low blood oxygen saturation, respiratory desaturation, low blood oxygen, hypoxia	Esophageal disorders	Achalasia, esophageal dysmotility, esophagitis
Hearing impairment	Hard of hearing, hearing loss	Post-traumatic stress disorder (PTSD)	Psychiatric disorder	Coagulation - Thromboembolism	Clotting, blood clotting, thrombus, venous thromboembolism, embolism, pulmonary embolism, deep vein thrombosis, hypercoagulable state, hypercoagulability	Lower respiratory disease	Lower respiratory tract infection (LRTI), bronchitis, pneumonia, lung abscess, acute bronchitis	Gastritis and duodenitis	Inflammation/irritation and damage to stomach lining, inflammation of the duodenum, duodenal inflammation
Memory problems/loss	Amnesia, amnestic syndome, impaired memory, loss of memory, dementia	Psychomotor impairment	Sluggish or diminished body movements, slowing of thought processes, disruption in the connection between mental and muscle functions	Coronary atherosclerosis	Coronary artery disease, arteriosclerosis, atherosclerosis, coronary heart disease, ischemic heart disease, myocardial ischemia	Nasal congestion	Rhinitis, rhinorrhea, sinus infection, inflammation of the nasal passages or tissues, stuffy or runny nose,	Gastroesophageal reflux disease	GERD, acid reflux, heartburn, acid regurgitation or indigestion
Multi-lineage cellular dysregulation	Multi-lineage neural cell dysregulation, impaired neurogenesis, neural dysregulation	Sleep disturbance	Disorders of initiating and maintaining sleep, dysfunctions associated with sleep or sleep stages, parasomnias	Endothelial inflammation/dysfunction	Coagulation cascades activation, microthrombosis, endothelial injury	Pulmonary embolism	Deep vein thrombosis, blood clot that blocks and stops blood flow to an artery in the lung	Gastrointestinal disorders	Digestive disorders, gastrointestinal disturbances, gastroenteritis, irritable bowel syndrome, colon cancer, hemorrhoids
Myelin loss	Myelin dysregulation, demyelinating diseases, loss of myelin, myelin damage, myelin sheath disorders	Substance abuse	Addiction, alcoholic addiction, chemical abuse, drug dependence, substance use disorder, dipsomania	Heart attack	Myocardial infarction	Sleep apnea	Obstructive sleep apnea (OSA), sleep apnea syndrome, obstructive sleep apnea-hypopnea, sleep disordered breathing, upper airway resistance syndrome	Gut dysbiosis/microbiome dysbiosis	Imbalance of microorganisms in the intestines, gut-brain signaling and metabolic regulation impairment, intestinal or gastrointestinal dysbiosis
Nerve inflammation/pain	Neuralgia, neuropathic pain, nerve inflammation	Trauma- and stress- related disorders	Acute stress disorder, adjustment disorders, unclassified or unspecified trauma disorders	Hypertension	High or raised blood pressure			Mouth pain	Orofacial pain
Neuroimaging changes	Changes of neuroimages			Microangiopathy	Disease of microvessels, microvascular disease, small vessel disease, microvascular dysfunction			Nausea and vomiting	Emesis, vomiting, upset stomach, qualm, discomfort in the upper abdomen
Numbness/tingling (Paresthesia)	Prickling, sensation, tingle, formication, abnormal skin sensations			Myocardial inflammation	Inflammation of the heart muscle, inflammatory cardiomyopathy, myocarditis			Teeth issues	Toothache, dental pain, dental caries or cavity, tooth decay
Oxidative stress	Free radical damage, oxidative damage, redox imbalance			Palpitations	Skipped, extra, or irregular heartbeat, a type of arrhythmia
Paralysis	Plegia (complete or severe loss of muscle strength), paresis (partial or slight loss)			Postural orthostatic tachycardia syndrome (POTS)	Orthostatic tachycardia, postural tachycardia syndrome
Post-exertional malaise	PEM, post-exertional symptom exacerbation, PESE, post-exertional neuroimmune exhaustion, PENE, chronic fatigue syndrome, myalgic encephalomyelitis			Tachycardia	Tachyarrhythmia, fast heart rate, racing heart, rapid heartbeat or pulse
Reduction in grey matter thickness	Cortical atrophy, cortical thickness reduction, cortical grey matter thickness reduction, reduced gray matter volume and cortical thickness
Seizures	Convulsion
Sensorimotor symptoms	Sensory neuropathy, sensorimotor polyneuropathy, balance problems, gait problems, difficulty swallowing or breathing, difficulty walking or using arms/hands/legs/feet
Serotonin reduction	Serotonin depletion, serotonin deficiency
Sleep problems (sleep-wake disorders)	Restlessness, sleep disorders, narcolepsy
Smell (anosmia/hyposmia)	Anosmia, loss of smell, reduce sense of smell, hyposmia, alterations of smell, smell disorder
Smell or taste (hypogeusia)	Altered sense of smell or taste, anosmia or ageusia, anosmia-dysgeusia, anosmia/ageusia, diminished taste/smell, loss of smell/taste, problems with taste or smell, smell or taste disorder, anosmia/dysgeusia, altered smell or taste, anosmia and/or ageusia
Stroke	Cerebrovascular accident, brain attack
Tinnitus	Noises or buzzing in the ears, ear buzzing, ringing in the ears, ringing/buzzing/booming sensation
Tremor	Involuntary quivering movement, shudder, quivor, trembling, shiver
Subtype 6 (Renal)		Subtype 7 (Musculoskeletal or connective tissue)		Subtype 8 (Dermatologic Symptoms)		Subtype 9 (Endocrine or metabolic)		Subtype 10 (General)
Symptoms/conditions	Characterization and synonyms	Symptoms/conditions	Characterization and synonyms	Symptoms/conditions	Characterization and synonyms	Symptoms/conditions	Characterization and synonyms	Symptoms/conditions	Characterization and synonyms
Bladder problems (cystitis)	Bladder inflammation, irritated bladder, bladder issues, bladder control problems, interstitial cystitis, urinary incontinence, bladder pain	Connective tissue disease	Collagen disease, collagenosis, collagen vascular disease, mixed connective tissue disease, inflammation of skin/ligaments/muscle fascias	Hair loss	alopecia, loss hair	Diabetes mellitus	Adult-onset diabetes	Appetite	Anorexia, decreased appetite, decreased or lack of appetite, loss of appetite
Chronic kidney disease	Renal disease, nephropathy, chronic renal failure, renal/kidney impairment/insufficiency/dysfunction, nephritis (inflammatory kidney disease), nephrosis (non-inflammatory kidney disease)	Joint pain	Arthralgia (non-inflammatory), polyarthralgia, arthritis (inflammatory), articular pains, joint pain and stiffness	Skin color changes	Pigmentation alteration, skin discoloration, change in skin colour, cyanosis (blue hue due to lack of oxygen in blood), hyper- or hypo pigmentation	Dyslipidemia	Hyper- or hypo-lipidemia, lipid disorder, abhnormal lipid levels, hypo or hyper-cholesterolemia	Autoimmunity	Immune dysregulation, immune reactivity, autoimmune disorders
Dehydration	Absolute hypovolaemia, water loss dehydration (hyperosmolar), salt and water loss dehyration (hyponatremia)	Muscle weakness	Muscular weakness, myasthenia, asthenia	Skin pain	Skin sensivity, allodynia,	Hormonal disorders	Endocrine disorders, hormonal imbalance	Dizziness	Vertigo, vertiginous, lightheadedness
Disorders of fluid, electrolyte, and acid-base balance	Fluid/electrolyte imbalance, diabetes insipidus	Musculoskeletal pain	Pain in the muscles, bones, ligaments, tendons, and nerves; lower back pain	Skin rash	Dermatitis, eczema, inflammation of skin, exanthem	Hyperlipidaemia	High cholesterol, high blood cholesterol, high levels of LDL or triglycerides,	Fatigue	Tiredness, drowsiness or sleepiness, felt tired, lassitude/fatigue, malaise and fatigue, persistent fatigue
Kidney injury	Acute kidney injury, acute renal failure, loss of kidney function	Myalgia	Type of musculoskeletal pain, muscle aches and pain involving ligaments, tendons, and fascia, persistent muscle pain			Metabolic disorders	Mitochondrial dysfunction, impaired metabolism, metabolic syndrome, insulin resistance syndrome, dysmetabolic syndrome	Fever	Pyrexia, hyperpyrexia, high body temperature
		Osteoarthritis	Osteoarthrosis, denegerative joint disease, hypertrophic osteoarthritis			Obesity	Weight gain	Fever/sweats	Diaphoresis, perspiration, shivering, rigor
		Spondylopathies	Disorders of the vertebrae, spondylitis (inflammatory), spondyloarthritis (inflammatory arthritis affecting the spine)			Pancreas injury	Pancreatitis (inflammation of the pancreas), pancreatic trauma	Immunosuppression	Weakened immune system, immunocompromised, immune suppression
		Tendon and synovial disorders	Tendinopathy, tenosynovitis, tendinosis, tendinitis, tendon tear (rupture), synovitis, synovial inflammation, joint lining inflammation			Reproductive hormone deficits	Reproductive hormonal imbalance	Sore throat	Pharyngodynia, pain in the pharynx, pharyngitis, throat itching, throat pain
						Thirst	Polydipsia (excess thirst)	Swelling	Edema, anasarca, general swelling,
								Unspecified pain	Disorder characterized by the sensation of markered discomfort, distress, agony
								Viral persistence	Inflammation and reactivate dormant viruses, persistent viral infections, viral reactivation
